# Costimulatory blockade depletes T peripheral helper, late-activated naïve, and DN2 B cells in rheumatoid arthritis

**DOI:** 10.64898/2026.03.14.26348386

**Authors:** Jasmine J. Shwetar, Abhimanyu Amarnani, William Rigby, Sladjana Skopelia-Gardner, Kelly V. Ruggles, Gregg J. Silverman

## Abstract

Rheumatoid arthritis (RA) is a chronic inflammatory autoimmune disease that causes joint destruction along with extra-articular morbidity and early mortality. Abatacept (CTLA-4 Ig), a blocker of lymphocyte co-stimulation, has become a well-accepted biologic treatment with proven efficacy in established-RA and for preventing disease onset in predisposed individuals. To investigate the immunologic implications of abatacept treatment, we conducted a prospective, open-label trial with multi-omic single-cell analyses of lymphocytes and BCR repertoire profiling at predefined intervals. Treatment-induced low-disease activity correlated with coordinated depletion of circulating peripheral helper cells (Tph), late-activated naïve cells (late-aNAV), and of CD27^-^IgD^-^ (Double negative, DN) Zeb2+CD11c+ T-box transcription factor 21 (Tbet^+^) DN2 unconventional memory B cells, implicated in the tertiary lymphoid structures responsible for the propagation of pathologic autoimmune responses and joint destruction. Among B-cell subsets, DN2 had the greatest representation of molecular machinery for antigen-uptake, processing, and presentation. Among memory B-cell subsets, DN2 had the lowest representation of somatically generated N-glycosylation sites and somatic hypermutation. Yet abatacept induced DN2 cells to express elevated CXCR4 levels, which normalized upon drug withdrawal, suggesting that abatacept treatment may cause these cells to traffic out of pathologic synovial infiltrates. In conclusion, we have documented that abatacept affects the circulating immune cellular drivers of disease activity, Tph, late-aNAV and DN2. Therapeutic depletion of these pathologic lymphocyte subsets is associated with clinical benefits that can persist after therapy cessation. Hence, levels of these subsets may serve as surrogates for the overall burden of disease and potential response to abatacept therapy.

**Graphical Abstract:** 

**One Sentence Summary:** Multi-omics analyses showed costimulatory blockade depletes trafficking DN2 B cells and Tph cells that correlates with rheumatoid disease response.
