## Supplemental Table 2 for "Costimulatory blockade depletes T peripheral helper, late-activated naïve, and DN2 B cells in rheumatoid arthritis"

### Sheet: Supplementary_Table_LMM_BLvs6mo
Gene	P_Interaction	Sig_Interaction	Mean_BL_rNaive	Mean_BL_EarlyaNAV	Mean_BL_LateaNAV	Mean_BL_DN2	Mean_6mo_rNaive	Mean_6mo_EarlyaNAV	Mean_6mo_LateaNAV	Mean_6mo_DN2	Diff_rNaive	Diff_EarlyaNAV	Diff_LateaNAV	Diff_DN2	N_CellTypes_Sig
SELL	1.27e-06	TRUE	1.795	1.941	0.788	0.383	1.599	1.779	0.993	0.523	-0.195	-0.163	0.205	0.139	4
FCER2	6.78e-05	TRUE	1.713	1.817	0.391	0.238	1.696	1.718	0.705	0.37	-0.017	-0.098	0.314	0.132	2
MALAT1	0.00714	TRUE	5.238	5.355	5.576	5.718	5.182	5.336	5.535	5.584	-0.057	-0.019	-0.041	-0.134	1
AFF3	0.0132	TRUE	2.242	2.359	2.144	2.088	2.266	2.483	2.304	1.909	0.024	0.124	0.16	-0.178	1
PTPRC	0.0154	TRUE	2.144	2.2	2.473	2.452	2.1	2.255	2.288	2.497	-0.044	0.055	-0.185	0.045	2
CXCR4	0.0215	TRUE	1.454	1.681	0.372	0.318	1.572	1.729	0.759	0.425	0.118	0.048	0.387	0.107	3
EEF1D	0.0353	TRUE	2.42	2.371	2.238	1.947	2.41	2.334	2.122	2.107	-0.01	-0.037	-0.117	0.16	1
TXNIP	0.0372	TRUE	2.521	2.736	2.344	2.285	2.748	2.85	2.539	2.381	0.227	0.113	0.195	0.096	3
RAC2	0.0383	TRUE	1.589	1.493	1.689	1.723	1.372	1.348	1.677	1.713	-0.217	-0.144	-0.012	-0.01	2
LINC00926	0.0413	TRUE	1.805	2.05	1.314	1.281	1.838	2.005	1.469	1.179	0.032	-0.045	0.155	-0.102	1
HLA-C	0.0417	TRUE	2.592	2.514	3.062	3.12	2.418	2.395	2.925	3.027	-0.174	-0.119	-0.137	-0.094	2
EEF1A1	0.0456	TRUE	4.722	4.638	4.689	4.444	4.71	4.639	4.619	4.473	-0.012	0.001	-0.07	0.029	2
FAU	0.05	TRUE	3.601	3.562	3.433	3.259	3.642	3.551	3.463	3.378	0.041	-0.011	0.03	0.12	2
FOXP1	0.0715	FALSE	1.638	1.873	1.492	1.164	1.649	1.94	1.75	1.266	0.011	0.067	0.258	0.102	1
IGHM	0.0724	FALSE	2.107	2.161	1.649	1.332	2.061	2.075	1.811	1.295	-0.046	-0.086	0.162	-0.037	2
COX7C	0.0741	FALSE	1.755	1.797	1.684	1.508	1.835	1.778	1.748	1.673	0.08	-0.019	0.064	0.166	0
MTRNR2L12	0.0757	FALSE	2.549	2.633	2.347	2.321	2.387	2.415	2.337	2.346	-0.161	-0.218	-0.009	0.025	1
PFN1	0.0774	FALSE	2.315	2.203	2.415	2.369	2.198	2.13	2.411	2.447	-0.117	-0.074	-0.004	0.078	1
HLA-DQA1	0.0778	FALSE	2.393	2.411	2.286	2.418	2.194	2.305	2.241	2.381	-0.199	-0.106	-0.045	-0.036	2
BACH2	0.0849	FALSE	1.949	2.387	1.171	1.13	2.008	2.417	1.43	1.2	0.058	0.03	0.259	0.07	1
FTL	0.0874	FALSE	2.952	2.938	3.038	2.866	2.92	2.896	2.925	2.952	-0.032	-0.042	-0.114	0.087	0
MBNL1	0.0918	FALSE	1.808	1.961	1.58	1.862	1.766	1.999	1.789	1.812	-0.042	0.038	0.209	-0.049	1
PFDN5	0.101	FALSE	2.399	2.394	2.245	2.166	2.432	2.363	2.306	2.308	0.033	-0.031	0.061	0.142	2
LTB	0.101	FALSE	2.946	2.848	2.532	1.654	2.848	2.783	2.303	1.707	-0.098	-0.065	-0.229	0.052	1
BTG1	0.108	FALSE	2.602	2.711	2.136	1.938	2.566	2.685	2.297	1.92	-0.036	-0.025	0.161	-0.018	1
MARCHF1	0.108	FALSE	1.322	1.518	1.586	1.458	1.249	1.496	1.633	1.595	-0.072	-0.022	0.047	0.137	1
JUND	0.111	FALSE	1.673	2.079	1.904	1.916	1.638	1.962	1.972	2.043	-0.035	-0.118	0.068	0.127	0
RALGPS2	0.116	FALSE	1.976	2.017	2.435	2.498	1.816	1.992	2.45	2.31	-0.159	-0.026	0.016	-0.188	2
HINT1	0.118	FALSE	1.712	1.685	1.542	1.396	1.682	1.701	1.733	1.369	-0.03	0.016	0.191	-0.027	1
MS4A1	0.119	FALSE	2.917	2.815	3.22	3.52	2.78	2.769	3.206	3.455	-0.137	-0.045	-0.014	-0.065	2
SERF2	0.122	FALSE	2.023	1.955	1.746	1.893	1.955	1.934	1.857	1.929	-0.068	-0.021	0.111	0.035	1
SNX2	0.13	FALSE	1.412	1.512	1.401	1.304	1.332	1.434	1.412	1.395	-0.08	-0.079	0.011	0.091	1
SP100	0.163	FALSE	1.454	1.561	1.435	1.323	1.486	1.619	1.408	1.174	0.032	0.058	-0.027	-0.149	0
SH3BGRL3	0.165	FALSE	1.854	1.82	2.135	2.236	1.83	1.738	2.072	2.128	-0.023	-0.082	-0.063	-0.107	0
TCL1A	0.177	FALSE	2.231	2.253	0.298	0.299	2.17	2.157	0.452	0.28	-0.062	-0.096	0.154	-0.019	0
SNHG29	0.191	FALSE	1.402	1.295	1.253	1.236	1.344	1.29	1.308	1.099	-0.058	-0.005	0.055	-0.137	0
B2M	0.191	FALSE	4.154	4.079	4.46	4.518	4.084	4.013	4.409	4.52	-0.07	-0.066	-0.051	0.002	3
COX4I1	0.195	FALSE	2.119	2.107	2.028	1.974	2.127	2.043	2.071	2.021	0.008	-0.065	0.043	0.047	1
HNRNPDL	0.197	FALSE	1.371	1.454	1.455	1.403	1.441	1.451	1.444	1.48	0.07	-0.002	-0.011	0.077	1
TAGLN2	0.201	FALSE	1.445	1.497	1.743	1.347	1.379	1.454	1.51	1.196	-0.065	-0.043	-0.233	-0.151	0
CORO1A	0.211	FALSE	1.816	1.724	1.935	1.835	1.703	1.679	1.811	1.771	-0.114	-0.045	-0.124	-0.063	0
TMSB10	0.219	FALSE	3.695	3.662	3.402	3.196	3.702	3.652	3.397	3.288	0.007	-0.01	-0.005	0.092	0
TMSB4X	0.22	FALSE	3.876	3.835	3.696	3.872	3.806	3.761	3.702	3.851	-0.07	-0.073	0.006	-0.022	2
ATP6V1G1	0.222	FALSE	1.322	1.338	1.134	1.345	1.322	1.368	1.277	1.48	0	0.03	0.143	0.135	0
LIMD2	0.225	FALSE	2.055	2.017	2.023	2.088	1.962	1.981	2.011	2.008	-0.093	-0.036	-0.012	-0.08	0
FXYD5	0.23	FALSE	1.736	1.759	1.708	1.81	1.614	1.581	1.639	1.737	-0.122	-0.177	-0.069	-0.072	0
CD52	0.236	FALSE	3.107	3.102	3.083	3.094	3.152	3.113	3.13	3.049	0.045	0.012	0.047	-0.045	1
ACTB	0.237	FALSE	3.623	3.512	3.607	3.619	3.607	3.492	3.489	3.563	-0.016	-0.02	-0.118	-0.056	0
HVCN1	0.24	FALSE	1.778	1.849	0.94	1.018	1.722	1.83	1.109	1.05	-0.056	-0.019	0.169	0.031	1
SRP14	0.246	FALSE	1.45	1.411	1.386	1.438	1.376	1.339	1.495	1.392	-0.074	-0.072	0.109	-0.046	2
UBA52	0.246	FALSE	2.837	2.827	2.847	2.725	2.855	2.816	2.821	2.847	0.018	-0.011	-0.026	0.122	1
TOMM7	0.272	FALSE	1.714	1.719	1.924	1.693	1.739	1.766	1.951	1.843	0.025	0.047	0.027	0.15	0
PPIA	0.277	FALSE	2.237	2.178	2.393	2.296	2.157	2.119	2.363	2.364	-0.08	-0.059	-0.03	0.068	1
HLA-DQA2	0.288	FALSE	1.493	1.473	1.416	1.654	1.697	1.713	1.801	1.677	0.204	0.24	0.385	0.022	0
UBC	0.317	FALSE	1.709	1.861	2.02	1.984	1.674	1.788	2.022	2.134	-0.035	-0.073	0.002	0.149	2
MYL6	0.324	FALSE	1.458	1.457	1.483	1.553	1.437	1.38	1.483	1.602	-0.021	-0.077	0	0.048	1
CD37	0.325	FALSE	3.393	3.383	3.162	2.99	3.314	3.3	3.127	3.005	-0.08	-0.083	-0.035	0.015	1
GNAS	0.327	FALSE	1.669	1.754	1.679	1.796	1.634	1.653	1.684	1.81	-0.035	-0.1	0.005	0.014	0
EEF1B2	0.33	FALSE	2.824	2.743	2.776	2.474	2.843	2.774	2.7	2.537	0.019	0.031	-0.077	0.063	2
PRKCB	0.331	FALSE	1.439	1.576	1.585	1.572	1.407	1.635	1.704	1.494	-0.033	0.059	0.119	-0.078	0
HLA-A	0.339	FALSE	2.75	2.624	3.186	3.275	2.619	2.599	3.157	3.202	-0.131	-0.025	-0.029	-0.072	2
NCF1	0.351	FALSE	1.846	1.811	1.308	1.045	1.858	1.771	1.475	1.085	0.012	-0.04	0.167	0.04	0
HLA-DRA	0.353	FALSE	3.982	3.979	3.886	3.995	3.991	3.979	3.925	3.971	0.009	0	0.039	-0.024	1
HLA-DPB1	0.354	FALSE	3.007	2.964	3.049	3.143	2.926	2.909	3.086	3.091	-0.081	-0.055	0.037	-0.053	0
HLA-DQB1	0.359	FALSE	2.365	2.428	2.309	2.432	2.311	2.337	2.3	2.389	-0.054	-0.09	-0.01	-0.043	0
H3F3A	0.37	FALSE	2.101	2.106	2.237	2.16	2.131	2.092	2.17	2.139	0.03	-0.014	-0.066	-0.021	0
CD74	0.37	FALSE	5.321	5.284	5.229	5.384	5.297	5.234	5.183	5.398	-0.024	-0.05	-0.046	0.014	0
HNRNPA1	0.373	FALSE	1.88	1.897	1.845	1.689	1.888	1.847	1.791	1.67	0.008	-0.049	-0.054	-0.019	1
SF1	0.377	FALSE	1.213	1.375	1.368	1.415	1.231	1.385	1.404	1.296	0.018	0.01	0.035	-0.119	2
TLE5	0.38	FALSE	1.37	1.483	1.569	1.466	1.347	1.431	1.422	1.403	-0.023	-0.053	-0.147	-0.063	0
CFL1	0.387	FALSE	2.045	1.943	2.109	2.089	1.962	1.872	2.008	2.16	-0.082	-0.071	-0.101	0.072	0
SMAP2	0.388	FALSE	1.281	1.476	0.975	0.835	1.238	1.431	0.986	0.957	-0.043	-0.045	0.011	0.122	1
NACA	0.393	FALSE	2.931	2.87	2.863	2.713	2.934	2.869	2.82	2.806	0.003	-0.001	-0.042	0.093	0
BANK1	0.423	FALSE	2.377	2.52	2.775	2.808	2.325	2.556	2.834	2.806	-0.052	0.036	0.06	-0.002	0
ARPC3	0.447	FALSE	2.032	1.989	1.999	2.031	1.946	1.922	2.029	2.049	-0.086	-0.068	0.03	0.018	1
ATP5MG	0.456	FALSE	1.291	1.3	1.409	1.409	1.292	1.276	1.471	1.303	0.001	-0.024	0.063	-0.107	0
RACK1	0.461	FALSE	3.16	3.12	2.933	2.772	3.152	3.094	2.962	2.852	-0.008	-0.026	0.029	0.08	3
COMMD6	0.469	FALSE	1.585	1.535	1.655	1.246	1.556	1.503	1.617	1.371	-0.029	-0.031	-0.038	0.124	0
RIPOR2	0.475	FALSE	1.741	1.937	1.874	1.964	1.644	1.937	1.854	1.786	-0.097	0	-0.021	-0.178	3
ZCCHC7	0.48	FALSE	1.339	1.483	1.189	1.141	1.319	1.542	1.331	1.162	-0.02	0.059	0.143	0.021	1
ACTG1	0.512	FALSE	1.827	1.702	2.138	2.114	1.766	1.649	1.955	2.09	-0.061	-0.053	-0.183	-0.024	0
EEF2	0.515	FALSE	2.596	2.561	2.698	2.613	2.53	2.546	2.697	2.581	-0.066	-0.015	-0.001	-0.032	0
EEF1G	0.517	FALSE	2.486	2.462	2.432	2.264	2.43	2.399	2.414	2.327	-0.057	-0.062	-0.018	0.063	0
ARHGDIB	0.525	FALSE	2.051	2.088	1.969	1.884	2.019	2.013	1.945	1.895	-0.032	-0.076	-0.024	0.011	0
MEF2C	0.532	FALSE	2.08	2.178	1.535	1.729	2.001	2.197	1.543	1.727	-0.078	0.019	0.009	-0.002	1
HLA-E	0.562	FALSE	2.187	2.283	2.464	2.488	2.086	2.12	2.358	2.445	-0.101	-0.163	-0.106	-0.043	2
OAZ1	0.57	FALSE	2.098	2.135	2.146	2.301	2.021	2.009	2.051	2.175	-0.078	-0.126	-0.095	-0.125	2
HMGB1	0.584	FALSE	1.702	1.733	1.605	1.598	1.761	1.788	1.684	1.776	0.059	0.056	0.079	0.178	0
CYBA	0.59	FALSE	2.295	2.274	2.274	2.49	2.218	2.17	2.27	2.382	-0.077	-0.104	-0.004	-0.108	0
CD79B	0.593	FALSE	2.106	2.057	2.003	1.846	2.007	1.955	2.047	1.734	-0.1	-0.102	0.044	-0.112	2
HSP90AB1	0.597	FALSE	1.85	1.814	1.906	1.774	1.809	1.844	1.874	1.842	-0.041	0.03	-0.032	0.068	0
HNRNPA2B1	0.606	FALSE	1.962	2.017	1.961	2.015	1.87	1.964	1.965	1.893	-0.091	-0.053	0.004	-0.121	0
TMA7	0.622	FALSE	1.387	1.403	1.614	1.535	1.431	1.392	1.603	1.486	0.044	-0.01	-0.011	-0.05	0
CD53	0.628	FALSE	1.358	1.342	1.415	1.354	1.211	1.27	1.335	1.21	-0.147	-0.072	-0.08	-0.144	2
ARHGAP15	0.637	FALSE	1.504	1.617	1.701	1.61	1.51	1.734	1.754	1.716	0.006	0.117	0.052	0.106	0
HLA-DMA	0.648	FALSE	1.628	1.711	1.48	1.577	1.6	1.664	1.54	1.508	-0.028	-0.048	0.061	-0.07	0
SON	0.65	FALSE	1.321	1.393	1.432	1.277	1.324	1.416	1.366	1.33	0.003	0.023	-0.066	0.053	0
RHOA	0.679	FALSE	1.299	1.328	1.504	1.647	1.18	1.256	1.391	1.539	-0.119	-0.073	-0.113	-0.109	0
YBX1	0.687	FALSE	1.496	1.505	1.461	1.483	1.463	1.474	1.525	1.457	-0.033	-0.031	0.064	-0.026	0
DDX5	0.691	FALSE	2.074	2.289	2.271	2.225	2.088	2.298	2.343	2.329	0.015	0.009	0.071	0.104	0
KLF2	0.708	FALSE	2.159	2.391	2.287	2.444	2.114	2.281	2.185	2.374	-0.045	-0.11	-0.102	-0.07	0
ATP5F1E	0.709	FALSE	1.881	1.854	2.041	2.046	1.939	1.855	2.12	2.133	0.058	0.001	0.079	0.086	0
PABPC1	0.724	FALSE	2.321	2.315	2.342	2.192	2.282	2.326	2.343	2.182	-0.039	0.011	0.001	-0.01	0
HLA-DRB5	0.726	FALSE	2.673	2.648	2.662	2.954	2.824	2.83	2.946	3.022	0.151	0.183	0.284	0.068	0
SEC62	0.73	FALSE	1.423	1.41	1.235	1.141	1.449	1.467	1.356	1.172	0.026	0.057	0.121	0.031	0
CCNI	0.732	FALSE	1.677	1.69	1.681	1.733	1.583	1.653	1.717	1.74	-0.094	-0.037	0.036	0.008	1
HLA-DPA1	0.741	FALSE	3.135	3.064	3.211	3.266	3.153	3.069	3.332	3.271	0.018	0.005	0.121	0.005	0
NCL	0.746	FALSE	1.253	1.311	1.29	1.231	1.284	1.351	1.419	1.236	0.031	0.04	0.128	0.005	0
CIRBP	0.761	FALSE	1.386	1.444	1.295	1.269	1.385	1.454	1.4	1.329	-0.001	0.01	0.104	0.06	2
TPT1	0.766	FALSE	3.576	3.55	3.565	3.311	3.637	3.588	3.573	3.382	0.061	0.038	0.007	0.07	1
NOP53	0.767	FALSE	1.643	1.591	1.553	1.354	1.603	1.592	1.512	1.345	-0.04	0.001	-0.041	-0.009	0
ADK	0.768	FALSE	1.43	1.7	1.214	1.649	1.453	1.723	1.206	1.622	0.023	0.024	-0.008	-0.027	0
SARAF	0.768	FALSE	1.492	1.69	1.237	1.215	1.449	1.613	1.287	1.15	-0.043	-0.077	0.05	-0.065	0
LAPTM5	0.776	FALSE	2.347	2.457	2.19	2.549	2.351	2.426	2.141	2.636	0.004	-0.031	-0.049	0.087	2
ANKRD44	0.798	FALSE	1.407	1.67	1.33	1.459	1.384	1.704	1.412	1.466	-0.022	0.034	0.082	0.007	0
SLC25A6	0.803	FALSE	1.691	1.618	1.833	1.735	1.565	1.54	1.753	1.634	-0.126	-0.078	-0.08	-0.101	0
ATP5MC2	0.813	FALSE	1.662	1.616	1.801	1.631	1.613	1.581	1.74	1.661	-0.049	-0.035	-0.062	0.03	0
H3F3B	0.816	FALSE	1.878	2.041	2.066	1.975	1.937	2.076	2.098	2.109	0.058	0.035	0.032	0.134	3
EIF1	0.82	FALSE	2.326	2.51	2.333	2.168	2.333	2.486	2.381	2.287	0.007	-0.023	0.048	0.119	3
GABARAP	0.832	FALSE	1.293	1.265	1.478	1.439	1.238	1.213	1.504	1.461	-0.054	-0.053	0.026	0.023	0
FCMR	0.832	FALSE	1.71	1.83	1.738	1.731	1.689	1.808	1.803	1.751	-0.021	-0.022	0.065	0.019	0
ZFP36L1	0.836	FALSE	1.669	1.773	1.235	1.235	1.649	1.763	1.301	1.261	-0.02	-0.01	0.065	0.025	0
GAS5	0.841	FALSE	1.371	1.359	1.153	1.031	1.363	1.355	1.156	0.965	-0.007	-0.004	0.004	-0.065	0
FCRL1	0.843	FALSE	1.83	2.072	1.468	1.307	1.829	2.062	1.486	1.24	-0.001	-0.01	0.019	-0.068	2
SRSF5	0.851	FALSE	1.533	1.619	1.577	1.474	1.513	1.638	1.582	1.46	-0.021	0.019	0.006	-0.013	0
MYL12A	0.862	FALSE	1.341	1.321	1.466	1.432	1.318	1.321	1.521	1.453	-0.023	0.001	0.054	0.02	0
CD79A	0.867	FALSE	2.855	2.879	2.921	3.044	2.81	2.788	2.871	3.03	-0.045	-0.091	-0.051	-0.014	1
NIBAN3	0.87	FALSE	1.462	1.554	1.33	1.01	1.427	1.513	1.361	0.975	-0.035	-0.042	0.03	-0.035	0
HLA-B	0.907	FALSE	3.193	3.193	3.563	3.634	3.133	3.098	3.538	3.571	-0.06	-0.095	-0.025	-0.064	2
HLA-DRB1	0.929	FALSE	2.84	2.813	2.737	2.866	2.761	2.707	2.627	2.817	-0.079	-0.106	-0.11	-0.049	2
UCP2	0.941	FALSE	1.341	1.341	1.73	1.619	1.323	1.304	1.684	1.626	-0.018	-0.037	-0.046	0.007	0
PNRC1	0.947	FALSE	2.15	2.309	2.047	2.021	2.095	2.225	2.018	1.996	-0.055	-0.084	-0.029	-0.025	0
PTMA	0.953	FALSE	3.152	3.125	3.159	3.175	3.177	3.15	3.196	3.204	0.025	0.025	0.037	0.029	0
PPDPF	0.966	FALSE	1.656	1.704	1.798	1.804	1.538	1.554	1.587	1.719	-0.118	-0.15	-0.211	-0.084	0
YWHAZ	0.967	FALSE	1.567	1.683	1.74	1.845	1.482	1.635	1.705	1.772	-0.085	-0.048	-0.035	-0.073	0
FTH1	0.993	FALSE	2.882	2.841	2.742	2.818	2.832	2.777	2.718	2.791	-0.051	-0.064	-0.023	-0.027	0
NPM1	0.996	FALSE	1.748	1.724	1.813	1.602	1.71	1.701	1.796	1.604	-0.038	-0.023	-0.017	0.002	0
BTF3	0.998	FALSE	1.92	1.903	1.862	1.692	1.895	1.877	1.856	1.704	-0.025	-0.027	-0.006	0.012	0

### Sheet: _Column_Lege
Column_Name	Description
Gene	Gene symbol
P_Interaction	P-value for Time x CellType interaction from linear mixed-effects model. Tests whether the four B cell subsets show different patterns of expression change from baseline to 6 months.
Sig_Interaction	TRUE if P_Interaction < 0.05, FALSE otherwise
Mean_BL_rNaive	Mean gene expression at baseline in resting Naive (rNaive) B cells
Mean_BL_EarlyaNAV	Mean gene expression at baseline in Early activated Naive (Early-aNAV) B cells
Mean_BL_LateaNAV	Mean gene expression at baseline in Late activated Naive (Late-aNAV) B cells
Mean_BL_DN2	Mean gene expression at baseline in Double Negative 2 (DN2) B cells
Mean_6mo_rNaive	Mean gene expression at 6 months in resting Naive (rNaive) B cells
Mean_6mo_EarlyaNAV	Mean gene expression at 6 months in Early activated Naive (Early-aNAV) B cells
Mean_6mo_LateaNAV	Mean gene expression at 6 months in Late activated Naive (Late-aNAV) B cells
Mean_6mo_DN2	Mean gene expression at 6 months in Double Negative 2 (DN2) B cells
Diff_rNaive	Difference in expression (6 months - baseline) in rNaive cells. Positive = increased at 6 months.
Diff_EarlyaNAV	Difference in expression (6 months - baseline) in Early-aNAV cells. Positive = increased at 6 months.
Diff_LateaNAV	Difference in expression (6 months - baseline) in Late-aNAV cells. Positive = increased at 6 months.
Diff_DN2	Difference in expression (6 months - baseline) in DN2 cells. Positive = increased at 6 months.
N_CellTypes_Sig	Number of cell types (out of 4) showing significant expression change from baseline to 6 months (pairwise comparison p < 0.05)
Mitochondrial genes and ribosomal genes were excluded from analyses of Time X CellType interactions
